# COVID-19 and acute kidney injury in German hospitals 2020

**DOI:** 10.1101/2021.04.30.21256331

**Authors:** Victor Walendy, Matthias Girndt, Daniel Greinert

## Abstract

**Introduction:** The SARS-CoV-2 pandemic is a major challenge for patients, healthcare professionals, and populations worldwide. While initial reporting focused mainly on lung involvement, the ongoing pandemic showed that multiple organs can be involved, and prognosis is largely influenced by multi-organ involvement. Our aim was to obtain nationwide retrospective population-based data on hospitalizations with COVID-19 and AKI.

**Materials & Methods:** We performed a query of G-DRG data for the year 2020 via the Institute for the hospital remuneration system (Institut für das Entgeltsystem im Krankenhaus GmbH, InEK) data portal and therefore included hospitalizations with a secondary diagnosis of RT-PCR proven COVID-19 infection, aged over 15 years. We included hospitalizations with acute kidney injury (AKI) stages 1 to 3. Age-specific and age-standardized hospitalization and in-hospital mortality rates (ASR) per 100.000 person years were calculated, with the German population of 2011 as the standard.

**Results:** In 2020, there were 16.776.845 hospitalizations in German hospitals. We detected 154.170 hospitalizations with RT-PCR proven COVID-19 diagnosis. The age-standardized hospitalization rate for COVID-19 in Germany was 232,8 per 100.000 person years (95% CI 231,6-233,9). The highest proportion of hospitalizations associated with COVID-19 were in the age group over 80 years. AKI was diagnosed in 16.773 (10,9%) of the hospitalizations with COVID-19. The relative risk of AKI for males was 1,49 (95%CI 1,44-1,53) compared to females. Renal replacement therapy (RRT) was performed in 3.443 hospitalizations, 20,5% of the hospitalizations with AKI. For all hospitalizations with COVID-19, the in-hospital mortality amounted to 19,7% (n= 30.300). The relative risk for in-hospital mortality was 3,87 (95%CI 3,80-3,94) when AKI occurred. The age-standardized hospitalization rates for COVID-19 took a bimodal course during the observation period. The first peak occurred in April (ASR 23,95 per 100.000 person years (95%CI 23,58-24,33)), hospitalizations peaked again in November 2020 (72,82 per 100.000 person years (95%CI 72,17-73,48)). The standardized rate ratios (SRR) for AKI and AKI-related mortality with the overall ASR for COVID-19 hospitalizations in the denominator, decreased throughout the observation period and remained lower in autumn than they were in spring. In contrast to all COVID-19 hospitalizations, the SRR for overall mortality in COVID-19 hospitalizations diverged from hospitalizations with AKI in autumn 2020.

**Discussion:** Our study for the first time provides nationwide data on COVID-19 related hospitalizations and acute kidney injury in Germany in 2020. AKI was a relevant complication and associated with high mortality. We observed a less pronounced increase in the ASR for AKI-related mortality during autumn 2020. The proportion of AKI-related mortality in comparison to the overall mortality decreased throughout the course of the pandemic.
