## Supplementary material for "COVID-19 and acute kidney injury in German hospitals 2020": S1 Table

### Sheet: Tabelle1
	ICD-10-GM Code	Explanation
COVID-19	U07.1!	COVID-19, virus identified
Acute kidney injury (AKIN 1-3)	N17.01-03	Acute kidney injury with tubular necrosis
	N17.11-13	Acute kidney injury with acute cortical necrosis
	N17.21-23	Acute renal injury with medullary necrosis
	N17.81-83	Other acute kidney injury
	N17.91-93	Acute kidney injury, unspecified
Chronic kidney disease	N18.3	Chronic kidney disease, Stage 3
	N18.4	Chronic kidney disease, Stage 4
	N18.5	Chronic kidney disease, Stage 5
	OPS Code
Hemodiafiltration
	8-855.3	Hemodiafiltration: Intermittent, anticoagulation with heparin or without anticoagulation
	8-855.4	Hemodiafiltration: Intermittent, anticoagulation with other substances
	8-855.5	Hemodiafiltration: Prolonged intermittent, anticoagulation with heparin or without anticoagulation
	8-855.6	Hemodiafiltration: Prolonged intermittent, anticoagulation with other substances
	8-855.70	Hemodiafiltration: Continuous, venovenous, pump-driven (CVVHDF), anticoagulation with heparin or without anticoagulation: Up to 24 hours
	8-855.71	Hemodiafiltration: Continuous, venovenous, pump-driven (CVVHDF), anticoagulation with heparin or without anticoagulation: More than 24 to 72 hours
	8-855.72	Hemodiafiltration: Continuous, venovenous, pump-driven (CVVHDF), anticoagulation with heparin or without anticoagulation: More than 72 to 144 hours
	8-855.73	Hemodiafiltration: Continuous, venovenous, pump-driven (CVVHDF), anticoagulation with heparin or without anticoagulation: More than 144 to 264 hours
	8-855.74	Hemodiafiltration: Continuous, venovenous, pump-driven (CVVHDF), anticoagulation with heparin or without anticoagulation: More than 264 to 432 hours
	8-855.76	Hemodiafiltration: Continuous, venovenous, pump-driven (CVVHDF), anticoagulation with heparin or without anticoagulation: More than 432 to 600 hours
	8-855.80	Hemodiafiltration: continuous, venovenous, pump-driven (CVVHDF), anticoagulation with other agents: Up to 24 hours
	8-855.81	Hemodiafiltration: continuous, venovenous, pump-driven (CVVHDF), anticoagulation with other substances: More than 24 to 72 hours
	8-855.82	Hemodiafiltration: continuous, venovenous, pump-driven (CVVHDF), anticoagulation with other substances: More than 72 to 144 hours
	8-855.83	Hemodiafiltration: continuous, venovenous, pump-driven (CVVHDF), anticoagulation with other substances: More than 144 to 264 hours
	8-855.84	Hemodiafiltration: continuous, venovenous, pump-driven (CVVHDF), anticoagulation with other agents: More than 264 to 432 hours
	8-855.86	Hemodiafiltration: continuous, venovenous, pump-driven (CVVHDF), anticoagulation with other substances: More than 432 to 600 hours
	8-855.87	Hemodiafiltration: continuous, venovenous, pump-driven (CVVHDF), anticoagulation with other substances: More than 600 to 960 hours
Hemodialysis
	8-854.2	Hemodialysis: Intermittent, anticoagulation with heparin or without anticoagulation
	8-854.3	Hemodialysis: Intermittent, anticoagulation with other substances
	8-854.4	Hemodialysis: Prolonged intermittent, anticoagulation with heparin or without anticoagulation
	8-854.5	Hemodialysis: Prolonged intermittent, anticoagulation with other substances
	8-854.60	Hemodialysis: Continuous, venovenous, pump-driven (CVVHD), anticoagulation with heparin or without anticoagulation: Up to 24 hours
	8-854.61	Hemodialysis: Continuous, venovenous, pump-driven (CVVHD), anticoagulation with heparin or without anticoagulation: More than 24 to 72 hours
	8-854.62	Hemodialysis: Continuous, venovenous, pump-driven (CVVHD), anticoagulation with heparin or without anticoagulation: More than 72 to 144 hours
	8-854.63	Hemodialysis: Continuous, venovenous, pump-driven (CVVHD), anticoagulation with heparin or without anticoagulation: More than 144 to 264 hours
	8-854.64	Hemodialysis: Continuous, venovenous, pump-driven (CVVHD), anticoagulation with heparin or without anticoagulation: More than 264 to 432 hours
	8-854.66	Hemodialysis: Continuous, venovenous, pump-driven (CVVHD), anticoagulation with heparin or without anticoagulation: More than 432 to 600 hours
	8-854.67	Hemodialysis: Continuous, venovenous, pump-driven (CVVHD), anticoagulation with heparin or without anticoagulation: More than 600 to 960 hours
	8-854.68	Hemodialysis: Continuous, venovenous, pump-driven (CVVHD), anticoagulation with heparin or without anticoagulation: More than 960 to 1,320 hours
	8-854.70	Hemodialysis: Continuous, venovenous, pump-driven (CVVHD), anticoagulation with other agents: Up to 24 hours
	8-854.71	Hemodialysis: Continuous, venovenous, pump-driven (CVVHD), anticoagulation with other substances: More than 24 to 72 hours
	8-854.72	Hemodialysis: continuous, venovenous, pump-driven (CVVHD), anticoagulation with other substances: More than 72 to 144 hours
	8-854.73	Hemodialysis: Continuous, venovenous, pump-driven (CVVHD), anticoagulation with other substances: More than 144 to 264 hours
	8-854.74	Hemodialysis: continuous, venovenous, pump-driven (CVVHD), anticoagulation with other agents: More than 264 to 432 hours
	8-854.76	Hemodialysis: Continuous, venovenous, pump-driven (CVVHD), anticoagulation with other agents: More than 432 to 600 hours
	8-854.77	Hemodialysis: Continuous, venovenous, pump-driven (CVVHD), anticoagulation with other substances: More than 600 to 960 hours
	8-854.78	Hemodialysis: Continuous, venovenous, pump-driven (CVVHD), anticoagulation with other substances: More than 960 to 1,320 hours
	8-854.79	Hemodialysis: continuous, venovenous, pump-driven (CVVHD), anticoagulation with other agents: More than 1,320 to 1,680 hours
	8-854.8	Hemodialysis: Prolonged intermittent, for elimination of proteins with molecular mass up to 60,000
Mechanical ventilation
	8-701	Simple endotracheal intubation
