## Supplementary material for "COVID-19 and acute kidney injury in German hospitals 2020": S2 Table

### Sheet: Indikator(2)
Standard populations used for age standardization in the information system of the Federal Health Monitoring. Classification: age	sex
****************************************************************************************************
Shown values refer to:
Sex:	All sexes	Population_t
	Standard population Germany 2011	2011
15	4048.36	4027946
20	4838.35	4822077
25	4834.57	4855407
30	4757.91	4809954
35	4734.07	4649446
40	6299.64	6166630
45	6982.47	6998760
50	6228.12	6324080
55	5424.37	5465592
60	4708.87	4831570
65	4154.92	3984744
70	4909.62	4952544
75	3299.29	3396972
80	2327.47	2333431
85	1935.74	1346888
		475797
****************************************************************************************************		98620
Footnotes		14436
****************************************************************************************************
****************************************************************************************************
Table was compiled on 12. Mar 2021 11:33 under www.gbe-bund.de
****************************************************************************************************
